# Prevalence of Antimicrobial Resistance in Tanzania: A Systematic Review and Meta-Analysis

**DOI:** 10.1101/2025.10.13.25337859

**Authors:** Charles B. Kafaiya, Johnson J. Mshiu, Obadia Bishoge, Jonathan M. Mshana, Sia Malekia, Irene Mremi, Angelina M. Lutambi, Mwanaada Kilima, Mary Mayige, Said Aboud

## Abstract

Antimicrobial resistance (AMR) threatens global health. Understanding resistance patterns aids in treatment and promotes responsible antimicrobial use. This review and meta-analysis assessed the prevalence of antimicrobial resistance among clinically relevant pathogens in Tanzania. A total of 18,265 studies identified from Google Scholar (18,000), PubMed (13), and Science Direct (252) underwent screening and full article review. Finally, 28 studies were included. A subgroup analysis was performed to evaluate the resistance patterns within antibiotic classes for specific pathogens. Descriptive statistics were used to describe the characteristics of the studies and the prevalence of antibiotic resistance. Heterogeneity was assessed using forest plots and the I² statistic. Among the included studies, most isolates (25.0%) were obtained from urine samples. Of these studies, 75% were cross-sectional studies and 92.9% were conducted in hospital settings. The analysis revealed high resistance to penicillin, particularly amoxicillin-clavulanic and ampicillin, with Klebsiella pneumoniae (0.96 [0.83–0.99]), Acinetobacter baumannii (0.94 [0.67–0.99]) and Escherichia coli (0.90 [0.81–0.95]). Similarly, erythromycin resistance was most prevalent in Campylobacter spp. (0.85 [0.80–0.89]). Ciprofloxacin resistance was highest in Acinetobacter baumannii (0.54 [0.33–0.73]), whereas amikacin resistance was highest in Proteus spp. (0.86 [0.35–0.99]). Ceftriaxone resistance was particularly high in Acinetobacter baumannii (0.91 [0.70–0.98]) and Pseudomonas aeruginosa (0.85 [0.74–0.92]). Resistance to meropenem was lowest among Escherichia coli (0.04 [0.01–0.10]) and Klebsiella spp. (0.07 [0.03–0.15]), with an overall pooled resistance to the ESKAPE-E pathogen of (0.11[0.06–0.19]). Imipenem and clindamycin each had an overall pooled resistance of (0.06[0.02-0.14]) against both Escherichia coli and Klebsiella pneumoniae. The findings highlight widespread resistance among key bacterial pathogens, ESKAPE-E, particularly in the *Access* and *Watch* groups of antibiotics. The variability in resistance patterns underscores the need to re-evaluate empirical treatment protocols (STG/NEMLIT) to ensure effective treatment regimens, strengthen antimicrobial stewardship, enhance surveillance systems, and promote rational antibiotic use.
