## Supplemental Table 1 for "Prevalence of Antimicrobial Resistance in Tanzania: A Systematic Review and Meta-Analysis"

### Sheet: Sheet3
	Criteria	Were the criteria for inclusion in the sample clearly defined?	Were the study subjects and the setting described in detail?	Was the exposure measured in a valid and reliable way?	Were objective, standard criteria used for measurement of the condition?	Were confounding factors identified?	Were strategies to deal with confounding factors stated?	Were the outcomes measured in a valid and reliable way?	Was appropriate statistical analysis used?
	Joel Manyahi 2014	Yes	Yes	Yes	Yes	Not Applicable	Not Applicable	Yes	Yes
	Benard Okamo 2016	Yes	Yes	Yes	Yes	Not Applicable	Not Applicable	Yes	Yes
	Nuru Letara 2021	Yes	Yes	Yes	Yes	Not Applicable	Not Applicable	Yes	Yes
	Raymond Kiponza 2019	Yes	Yes	Yes	Yes	Not Applicable	Not Applicable	Yes	Yes
	Mzelifa Daud 2020	Yes	Yes	Yes	Yes	Not Applicable	Not Applicable	Yes	Yes
	Nyambura Moremi 2016	Yes	Yes	Yes	Yes	Not Applicable	Not Applicable	Yes	Yes
	Joel Manyahi 2022	Yes	Yes	Yes	Yes	Not Applicable	Not Applicable	Yes	Yes
	Emmanuel Kamgobea 2020	Yes	Yes	Yes	Yes	Not Applicable	Not Applicable	Yes	Yes
	Karol J.Marwa 2015	Yes	Yes	Yes	Yes	Not Applicable	Not Applicable	Yes	Yes
	Salim S. Masoud 2022	Yes	Yes	Yes	Yes	Not Applicable	Not Applicable	Yes	Yes
	Marit G. Tellevik 2016	Yes	Yes	Yes	Yes	Not Applicable	Not Applicable	Yes	Yes
	Erick V. G. Komba 2015	Yes	Yes	Yes	Yes	Not Applicable	Not Applicable	Yes	Yes
	Wigilya P Mikomangwa 2020	Yes	Yes	Yes	Yes	Not Applicable	Not Applicable	Yes	Yes
	Jeremiah Seni 2019	Yes	Yes	Yes	Yes	Not Applicable	Not Applicable	Yes	Yes
	Joel Manyahi 2020	Yes	Yes	Yes	Yes	Not Applicable	Not Applicable	Yes	Yes
	Maimuna Ahmed 2015	Yes	Yes	Yes	Yes	Not Applicable	Not Applicable	Yes	Yes
	Maimuna Ahmed 2017	Yes	Yes	Yes	Yes	Not Applicable	Not Applicable	Yes	Yes
	Agricola Joachim 2017	Yes	Yes	Yes	Yes	Not Applicable	Not Applicable	Yes	Yes
	Matilda Emgård 2019	Yes	Yes	Yes	Yes	Not Applicable	Not Applicable	Yes	Yes
	Joseph Schmider 2022	Yes	Yes	Yes	Yes	Not Applicable	Not Applicable	Yes	Yes
	Vitus Silago 2022	Yes	Yes	Yes	Yes	Not Applicable	Not Applicable	Yes	Yes
	Happiness Kumburu 2017	Yes	Yes	Yes	Yes	Not Applicable	Not Applicable	Yes	Yes
	Daudi Kadigi 2020	Yes	Yes	Yes	Yes	Not Applicable	Not Applicable	Yes	Yes
	Raphael Z. Sangeda 2021	Yes	Yes	Yes	Yes	Not Applicable	Not Applicable	Yes	Yes
	Deng B. Madut 2019	Yes	Yes	Yes	Yes	Not Applicable	Not Applicable	Yes	Yes
	Muhiddin Hamada Omar 2024	Yes	Yes	Yes	Yes	Not Applicable	Not Applicable	Yes	Yes						s
	Sabrina John Moyo 2014	Yes	Yes	Yes	Yes	Not Applicable	Not Applicable	Yes	Yes
	Jessica C. Seidman 2016	Yes	Yes	Yes	Yes	Not Applicable	Not Applicable	Yes	Yes
